# Longitudinal multi-omic profiling separates persistent from resolving sequelae of breast cancer treatment

**DOI:** 10.64898/2026.09.29.26364331

**Authors:** Heeju Noh, Mary E. Brunkow, Alex V. Carr, Nick Quinn-Bohmann, Lance Pflieger, Samantha M. Megrath, Danielle Burgio, Neil Bailey, Kinsey McCormick, Leroy Hood, Thomas Brown, Charles W. Drescher, Sean M. Gibbons, Nathan D. Price, Erin D. Ellis, Andrew T. Magis, Noa Rappaport

## Abstract

Long-term treatment sequelae shape health and quality of life for years after breast cancer, yet why some women develop them and others recover remains unclear. Here we follow 16 women through chemotherapy and for two years afterwards, with patient-reported symptoms, clinical chemistries, plasma proteomics, metabolomics, and gut microbiome profiles collected across eight visits from a pre-treatment baseline. Sequelae differ in their timing, with some resolving as chemotherapy ends, whereas fatigue, memory problems, and gas bloating can persist, and weight gain and joint pain can appear only afterwards. Weight gain over the second year scales with the cumulative duration of endocrine therapy and is steepest in premenopausal women. The women who remain fatigued at two years are distinguished by a second surge in fatigue scores beginning around 12 months post-chemotherapy rather than by a failure to recover, as well as by elevated plasma INHBB and depleted RAB37. INHBB is also elevated in UK Biobank participants reporting chronic, moderate, or severe fatigue, measured on the same platform. In the gut microbiome, *Faecalibacterium prausnitzii,* a butyrate producer, is depleted in the fatigued group at 24 months post-chemotherapy. Our analysis revealed that post-treatment sequelae follow distinct trajectories, each with its own onset. Markers that track those trajectories point to time windows in which intervention could begin before symptoms become established.
