## Supplementary Table 2 for "Longitudinal multi-omic profiling separates persistent from resolving sequelae of breast cancer treatment"

### Sheet: Chemotherapies
Chemotherapies Color Code		Carboplatin
		Pertuzumab
		Docetaxel
		Trastuzumab
		AC dose dense
		Paclitaxel
		Pembrolizumab
		Lynparza
Patient ID	Repeat Instance		Start Date.1 (Days since Visit Date)	End Date.1 (Days since Visit Date)	Treatment status	Number of agents in the regimen	Name of Agent 1	Dose, Agent 1	Start date of agent 1 (Days since Visit Date)	End date of agent 1 (Days since Visit Date)	Name of Agent 2	Dose, Agent 2	Start date agent 2 (Days since Visit Date)	End date of agent 2 (Days since Visit Date)	Complete?
101	1	Carboplatin	49	69	Completed	1	Carboplatin		49	69					Complete
101	2	Carboplatin	91	112	Completed	1	Carboplatin	706.2 mg	91	122					Complete
101	3	Pertuzumab	49	49	Completed	1	Pertuzumab	840 mg	49	49					Complete
101	4	Pertuzumab	69	112	Completed	1	Pertuzumab	420 mg	69	112					Complete
101	5	Docetaxel	49	112	Completed	1	Docetaxel	144 mg	49	112					Complete
101	6	Trastuzumab	49	49	Completed	1	Trastuzumab	600 mg	49	49					Complete
101	7	Trastuzumab	69	392	Completed	1	Trastuzumab	450 mg	69	392					Complete
102	1	AC dose dense: Cyclophosphamide & Doxorubicin	3	3	Completed	2	Cyclophosphamide	600 mg	3	3	Doxorubicin	60 mg	3	3	Complete
102	2	AC dose dense: Cyclophosphamide & Doxorubicin	17	45	Completed	2	Cyclophosphamide	500 mg	17	45	Doxorubicin	50 mg	17	45	Complete
102	3	Paclitaxel	59	73	Completed	1	Paclitaxel	153 mg	59	73					Complete
102	4	Paclitaxel	80	94	Completed	1	Paclitaxel	135 mg	80	94					Complete
102	5	Paclitaxel	108	108		1	Paclitaxel	114 mg	108	108					Complete
103	1	AC dose dense	13	27	Completed	2	Cyclophosphamide	1000 mg	13	27	Doxorubicin	107 mg	13	27	Complete
103	2	AC dose dense	41	55	Completed	2	Cyclophosphamide	900 mg	41	55	Doxorubicin	90 mg	41	55	Complete
103	3	Carboplatin	69	118	Completed	1	Carboplatin	262 mg	69	118					Complete
103	4	Carboplatin	125	146	Completed	1	Carboplatin	260 mg	125	146					Complete
103	5	Paclitaxel	69	146	Completed	1	Paclitaxel	144 mg	69	146					Complete
104	1	AC dose dense	4	47	Completed	2	Cyclophosphamide	1290 mg	4	47	Doxorubicin	129 mg	4	47	Complete
104	2	Carboplatin	68	82	Completed	1	Carboplatin	225 mg	68	82					Complete
104	3	Carboplatin	89	96	On going treatment	1	Carboplatin	221.85 mg	89	96					Complete
104	4	Carboplatin	103	103	Completed	1	Carboplatin	221.5 mg	103	103					Complete
104	5	Carboplatin	110	110	Completed	1	Carboplatin	216.9 mg	110	110					Complete
104	6	Carboplatin	117	145	Completed	1	Carboplatin	225 mg	117	145					Complete
104	7	Pembrolizumab (KEYTRUDA)	47	398	Completed	1	Pembrolizumab (KEYTRUDA)	200 mg	47	398					Complete
104	8	Paclitaxel	68	125	Completed	1	Paclitaxel	171 mg	68	125					Complete
105	1	AC dose dense: Cyclophosphamide & Doxorubicin	27	27	Completed	2	Cyclophosphamide	1240 mg	27	27	Doxorubicin	124 mg	27	27	Complete
105	2	AC dose dense: Cyclophosphamide & Doxorubicin	41	69	Completed	2	Cyclophosphamide	1000 mg	41	69	Doxorubicin	104 mg	41	69	Complete
105	3	Paclitaxel	83	160	Completed	1	Paclitaxel	165 mg	83	160					Complete
106	1	AC dose dense: Cyclophosphamide & Doxorubicin	0	42		2	Cyclophosphamide	1000 mg	0	42	Doxorubicin	101 mg	0	42	Complete
106	2	Paclitaxel	57	57	Completed	1	Paclitaxel	135 mg	57	57					Complete
106	3	Paclitaxel	64	134	Completed	1	Paclitaxel	117 mg	64	134					Complete
108	1	Paclitaxel (Abraxane)	10	17	Completed	1	Paclitaxel (Abraxane)	160 mg	10	17					Complete
108	2	Paclitaxel (Abraxane)	24	24	Completed	1	Paclitaxel (Abraxane)	120 mg	24	24					Complete
108	3	Carboplatin	10	17	Completed	1	Carboplatin	288.8 mg	10	17					Complete
108	4	Carboplatin	38	38	Completed	1	Carboplatin	300 mg	38	38					Complete
108	5	Carboplatin	45	45	Completed	1	Carboplatin	288.8 mg	45	45					Complete
108	6	Carboplatin	52	66	Completed	1	Carboplatin	300 mg	52	66					Complete
108	7	Carboplatin	80	80	Completed	1	Carboplatin	286.4 mg	80	80					Complete
108	8	Carboplatin	94	129	Completed	1	Carboplatin	300 mg	94	129					Complete
108	9	Trastuzumab-dkst	10	10	Completed	1	Trastuzumab-dkst	651 mg	10	10					Complete
108	10	Trastuzumab-dkst	31	346	Completed	1	Trastuzumab-dkst	483 mg	10						Complete
108	11	Pertuzumab (PERJETA)	10	10	Completed	1	Pertuzumab (PERJETA)	840 mg	10	10					Complete
108	12	Pertuzumab (PERJETA)	31	115	Completed	1	Pertuzumab (PERJETA)	420 mg	31	115					Complete
108	13	Paclitaxel (Abraxane)	31	129	Completed	1	Paclitaxel (Abraxane)	160 mg	31	129					Complete
109	1	AC dose dense: Cyclophosphamide & Doxorubicin	1	57	Completed	2	Cyclophosphamide	1,500 mg	-2	57	Doxorubicin	152 mg	1	57	Complete
109	2	Paclitaxel	71	107	Completed	1	Paclitaxel	204 mg	71	107					Complete
109	3	Paclitaxel+C30	114	128	Completed	1	Paclitaxel	198 mg	114	128					Complete
109	4	Paclitaxel	135	135	Completed	1	Paclitaxel	174 mg	135	135					Complete
109	5	Paclitaxel	142	152	Completed	1	Paclitaxel	150 mg	142	152					Complete
110	1	Carboplatin	9	16	Completed	1	Carboplatin	234.2 mg	9	16					Complete
110	2	Carboplatin	24	24	Completed	1	Carboplatin	168.3 mg	24	24					Complete
110	3	Carboplatin	30	79	Completed	1	Carboplatin	175.65 mg	30	79					Complete
110	4	Carboplatin	86	86	Completed	1	Carboplatin	171.9 mg	86	86					Complete
110	5	Paclitaxel	9	86	Completed	1	Paclitaxel	200 mg	9	86					Complete
110	6	Pembrolizumab	9	442	On going treatment	1	Pembrolizumab	200 mg	9	807					Complete
110	7	AC dose dense: Cyclophosphamide & Doxorubicin	93	156	Completed	2	Cyclophosphamide	1190 mg	93	156	Doxorubicin	119 mg	93	521	Complete
111	1	Docetaxel (TAXOTERE)	7	7	Completed	1	Docetaxel (TAXOTERE)	156 mg	7	7					Complete
111	2	Docetaxel (TAXOTERE)	28	28	Completed	1	Docetaxel (TAXOTERE)	134 mg	28	28					Complete
111	3	Carboplatin	7	7	Completed	1	Carboplatin	658.5 mg	7	7					Complete
111	4	Carboplatin	28	28	Completed	1	Carboplatin	710 mg	28	28					Complete
111	5	Carboplatin	49	49	Completed	1	Carboplatin	652 mg	49	49					Complete
111	6	Carboplatin	71	71	Completed	1	Carboplatin	196 mg	71	71					Complete
111	7	Carboplatin	77	77	Completed	1	Carboplatin	263.4 mg	77	77					Complete
111	8	Carboplatin	98	98	Completed	1	Carboplatin	235.6 mg	98	98					Complete
111	9	Trastuzumab-dkst	7	7	Completed	1	Trastuzumab-dkst	766.5 mg	7	7					Complete
111	10	Trastuzumab-dkst	28	371	Completed	1	Trastuzumab-dkst	567 mg	28	371					Complete
111	11	Pertuzumab	7	7	Completed	1	Pertuzumab	840 mg	7	7					Complete
111	12	Pertuzumab	28	112	Completed	1	Pertuzumab	420 mg	28	112					Complete
111	13	Carboplatin	105	105		1	Carboplatin	246.2 mg	105	105					Complete
111	14	Carboplatin	119	119		1	Carboplatin	258.2 mg	119	119					Complete
111	15	Carboplatin	126	126		1	Carboplatin	255.8 mg	126	126					Complete
112	1	Paclitaxel	7	84	Completed	1	Paclitaxel	126 mg	7	84					Complete
112	2	Trastuzumab (HERCEPTIN)	7	7	Completed	1	Trastuzumab (HERCEPTIN)	450 mg	7	7					Complete
112	3	Trastuzumab (HERCEPTIN)	28	70	Completed	1	Trastuzumab (HERCEPTIN)	346 mg	28	70					Complete
112	4	Pertuzumab (PERJETA)	7	7	Completed	1	Pertuzumab (PERJETA)	840 mg	7	7					Complete
112	5	Pertuzumab (PERJETA)	28	70	Completed	1	Pertuzumab (PERJETA)	420 mg	28	70					Complete
112	6	Trastuzumab (HERCEPTIN)	182	182	Completed	1	Trastuzumab (HERCEPTIN)	450 mg	182	182					Complete
112	7	Trastuzumab (HERCEPTIN)	203	371	Completed	1	Trastuzumab (HERCEPTIN)	340 mg	203	371					Complete
112	8	Cyclophosphamide (CYTOXAN)	91	133		1	Cyclophosphamide (CYTOXAN)	1000 mg	91	133					Complete
112	9	DOXOrubicin (ADRIAMYCIN)	91	133	Completed	1	DOXOrubicin (ADRIAMYCIN)	94 mg	91	133					Complete
114	1	AC dose dense	0	41	Completed	2	Cyclophosphamide	600mg	0	41	Doxorubicin	60 mg	0	41	Complete
114	2	Paclitaxel	56	133	Completed	1	Paclitaxel	135 mg	56	112					Complete
114	3	Paclitaxel	119	133	Completed	1	Paclitaxel	138 mg	119	133					Complete
114	4	Carboplatin	56	56	Completed	1	Carboplatin	243.2 mg	56	56					Complete
114	5	Carboplatin	63	63	Completed	1	Carboplatin	245.8 mg	63	63					Complete
114	6	Carboplatin	77	77	Completed	1	Carboplatin	238.2 mg	77	77					Complete
114	7	Carboplatin	98	98	Completed	1	Carboplatin	227 mg	98	98					Complete
114	8	Carboplatin	133	133	Completed	1	Carboplatin	226.2 mg	133	133					Complete
114	9	Carboplatin	126	126	Completed	1	Carboplatin	222.4 mg	126	126					Complete
114	10	Carboplatin	105	105	Completed	1	Carboplatin	219 mg	105	105					Complete
114	11	Carboplatin	84	84	Completed	1	Carboplatin	213.4 mg	84	84					Complete
114	12	Carboplatin	91	91	Completed	1	Carboplatin	211.6 mg	91	91					Complete
114	13	Carboplatin	119	119	Completed	1	Carboplatin	207.2 mg	119	119					Complete
114	14	Carboplatin	70	70	Completed	1	Carboplatin	206.6 mg	70	70					Complete
115	1	Dose-Dense AC - Adriamycin + Cytoxan	-14	28	Completed	2	Adriamycin	112 mg	-14	28	Cytoxan	1,120 mg	-14	28	Complete
115	2	Paclitaxel (TAXOL)	42	42	Completed	1	Paclitaxel (TAXOL)	150 mg	42	42					Complete
115	3	Paclitaxel (Abraxane)	77	98	Completed	1	Paclitaxel (Abraxane)	132.5 mg	77	98					Complete
115	4	Paclitaxel (Abraxane)	49	70	Completed	1	Paclitaxel (Abraxane)	150 mg	49	70					Complete
115	5	Paclitaxel (Abraxane)	105	126	Completed	1	Paclitaxel (Abraxane)	112.5 mg	105	126					Complete
116	1	Taxotere (Docetaxel) and Cytoxan	0	62	Completed	2	Cytoxan	1,220 mg	0	62	Taxotere (Docetaxel)	142 mg	0	62	Complete
116	2	Lynparza	69	119	On going treatment	1	Lynparza	150 mg	69	119					Complete
116	3	Lynparza	69	152	Completed	1	Lynparza	300 mg							Complete
116	4	Lynparza	153	546	Completed	1	Lynparza	200 mg	153						Complete
117	1	Docetaxel + Cyclophosphamide	0	63	Completed	2	Taxotere (Docetaxel)	172 mg	0	63	Cytoxan (Cyclophosphamide)	1360 mg	0	63	Complete
118	1	Docetaxel (TAXOTERE)	2	106	On going treatment	1	Docetaxel	154 mg	367	106					Complete
118	2	Carboplatin (PARAPLATIN)	2	367	On going treatment	1	Carboplatin	837 mg	2	-8					Complete
118	3	Pertuzumab (PERJETA)	2	2	On going treatment	1	Pertuzumab (PERJETA)	840 mg	2	2					Complete
118	4	Trastuzumab-anns (KANJINTI)	2	2	On going treatment	1	Trastuzumab-anns (KANJINTI)	756 mg	2	2					Complete
118	5	Carboplatin (PARAPLATIN)	43	43	Completed	1	Carboplatin (PARAPLATIN)	891.6 mg	43	43					Complete
118	6	Carboplatin (PARAPLATIN)	22	22	Completed	1	Carboplatin (PARAPLATIN)	900 mg	22	22					Complete
118	7	Carboplatin (PARAPLATIN)	64	106	Completed	1	Carboplatin (PARAPLATIN)	900 mg	64	106					Complete
118	8	Pertuzumab (PERJETA)	22	127	Completed	1	Pertuzumab (PERJETA)	420 mg	22	127					Complete
118	9	Trastuzumab-anns (KANJINTI)	22	105	Completed	1	Trastuzumab-anns (KANJINTI)	567 mg	22	105					Complete
118	10	Trastuzumab-anns (KANJINTI)	127	148	Completed	1	Trastuzumab-anns (KANJINTI)	546 mg	127	148					Complete
